# Ability of a polygenic risk score to refine colorectal cancer risk in Lynch syndrome

**DOI:** 10.1101/2023.04.20.23288850

**Authors:** Nuria Dueñas, Hannah Klinkhammer, Nuria Bonifaci, Isabel Spier, Andreas Mayr, Emadeldin Hassanin, Anna Díez-Villanueva, Victor Moreno, Marta Pineda, Carlo Maj, Gabriel Capellá, Stefan Aretz, Joan Brunet

## Abstract

**Background:** Polygenic risk scores (PRS) have been used to stratify colorectal cancer (CRC) risk in the general population, whereas its role in Lynch syndrome (LS), the most common type of hereditary CRC, is still conflicting. We aimed to assess the ability of PRS to refine CRC risk prediction in European-descendant LS individuals.

**Methods:** 1,465 LS individuals (557 *MLH1*, 517 *MSH2/EPCAM*, 299 *MSH6*, and 92 *PMS2)* and 5,656 CRC-free population-based controls from two independent cohorts were included. A 91-Single Nucleotide Polymorphism PRS was applied. A Cox proportional hazard regression model with “family” as a random effect and a logistic regression analysis, followed by a meta-analysis combining both cohorts were conducted.

**Results:** Overall, we did not observe a statistically significant association between PRS and CRC risk in the entire cohort. Nevertheless, PRS was significantly associated with a slightly increased risk of CRC or advanced adenoma (AA), in those with CRC diagnosed < 50 years, and in individuals with multiple CRCs or AAs diagnosed < 60 years.

**Conclusion:** The PRS may slightly influence CRC risk in LS individuals, in particular in more extreme phenotypes such as early-onset disease. However, the study design and recruitment strategy strongly influence the results of PRS studies. A separate analysis by genes and its combination with other genetic and non-genetic risk factors will help refine its role as a risk modifier in LS.

**KEY MESSAGES:** WHAT IS ALREADY KNOWN ON THIS TOPIC?

- Great variability in the incidence of CRC has been described in LS individuals, even within the same family.
- Polygenic risk scores (PRS) can help stratify colorectal cancer risk and, thus, adjust surveillance or treatment procedures.

WHAT THIS STUDY ADDS

- PRS performed on family-based registries slightly influences CRC risk in subgroups of LS individuals, even though with weak effects.
- Our study showed a weak association of PRS with multiple and young CRC cases, pointing to a possible risk-modifying role in extreme phenotypes.

HOW THIS STUDY MIGHT AFFECT RESEARCH, PRACTICE OR POLICY

- Gene-based PRS analysis and its combination with other genetic and non-genetic factors may contribute to refining cancer risk in LS patients.
