## Supplementary material for "Ability of a polygenic risk score to refine colorectal cancer risk in Lynch syndrome": Supplementary_PRS LS_BonnBcn_final.xlsx

### Sheet: Tab. S1-SNPs included
SUPPLEMENTARY T1: 95 CRC risk-associated variants obtained from the meta-analysis for CRC risk alleles performed by Huyghe et al. and used in this study.
Locus	rsID lead variant	Variant	Gene	Chr.	Position (Build 37)	Risk allele	Other allele	Beta
1p36.12	rs72647484	chr1:g.22587728T>C	WNT4; CDC42	1	22587728	T	C	0.0504
1p34.3	rs4360494	chr1:g.38455891G>C	FHL3	1	38455891	G	C	0.0379
1p32.3	rs12144319	chr1:g.55246035T>C	TTC22; PCSK9	1	55246035	C	T	0.0661
1q25.3	rs6678517	chr1:g.183002639A>G	LAMC1	1	183002639	A	G	0.073
1q41	rs17011141	chr1:g.222112634A>G	DUSP10	1	222112634	G	A	0.0877
2q24.2	rs448513	chr2:g.159964552T>C	MARCH7; TANC1	2	159964552	C	T	0.0054
2q33.1	rs11884596	chr2:g.199612407T>C	SATB2	2	199612407	C	T	0.0342
2q33.1	rs983402	chr2:g.199781586T>C	SATB2	2	199781586	T	C	0.0622
2q35	rs3731861	chr2:g.219191256T>C	PNKD; TMBIM1	2	219191256	T	C	0.0613
3p22.1	*rs35470271	chr3:g.40915239A>G	AC099560.1, AC099541.1	3	40915239	G	A	0.0994
3p14.1	rs6781752	chr3:g.66365163G>A	LRIG1	3	66365163	A	G	0.0597
3q13.2	rs72942485	chr3:g.112999560G>A	BOC	3	112999560	G	A	0.0545
3q22.2	rs10049390	chr3:g.133701119G>A	SLCO2A1	3	133701119	A	G	0.0455
3q26.2	rs9876206	chr3:g.169517436C>T	TERC; MYNN	3	169517436	C	T	0.0453
4q22.2	rs13149359	chr4:g.94938618C>A	ATOH1; SMARCAD1; BMPR1B	4	94938618	A	C	0.052
4q24	rs1391441	chr4:g.106128760G>A	TET2	4	106128760	A	G	0.0148
4q31.21	rs11727676	chr4:g.145659064T>C	HHIP	4	145659064	C	T	0.0093
5p15.33	rs78368589	chr5:g.1240204C>T	TERT; CLPTM1L	5	1240204	T	C	0.0786
5p15.33	rs2735940	chr5:g.1296486A>G	TERT; CLPTM1L	5	1296486	G	A	0.0865
5p13.1	rs7708610	chr5:g.40102443G>A	LINC00603; PTGER4	5	40102443	A	G	0.0384
5p13.1	rs12514517	chr5:g.40280076G>A	LINC00603; PTGER4	5	40280076	A	G	0.1013
5q21.1	*rs145364999	chr5:g.98206082T>A	CHD1	5	98206082	T	A	0.3496
5q22.2	*rs755229494	chr5:g.112097351A>G	APC	5	112097351	G	A	0.6286
5q31.1	rs4976270	chr5:g.134467220C>T	PITX1; H2AFY	5	134467220	C	T	0.0693
6p21.33	rs2516420	chr6:g.31449620C>T	HLA-B; MICA; MICB; NFKBIL1; TNF	6	31449620	C	T	0.1091
6p21.32	rs9271695	chr6:g.32593080A>G	HLA-DRB1; HLA-DQA1	6	32593080	G	A	0.0889
6p21.31	rs16878812	chr6:g.35569562A>G	FKBP5; TEAD3	6	35569562	A	G	0.0778
6p21.2	rs9470361	chr6:g.36623379G>A	CDKN1A	6	36623379	A	G	0.054
6p21.1	rs62396735	chr6:g.41702582C>T	TFEB	6	41702582	C	T	0.033
6p12.1	rs62404966	chr6:g.55712124C>T	BMP5	6	55712124	C	T	0.0724
7p13	rs12672022	chr7:g.45136423T>C	MYO1G; SNHG15; CCM2; TBRG4	7	45136423	T	C	0.0067
8q23.3	rs16892766	chr8:g.117630683A>C	EIF3H	8	117630683	C	A	0.2099
8q23.3	rs6469654	chr8:g.117632965G>C	EIF3H, AC105177.1	8	117632965	G	C	0.0677
8q24.11	rs117079142	chr8:g.117790914C>A	UTP23	8	117790914	A	C	0.1139
8q24.21	rs6983267	chr8:g.128413305G>T	MYC	8	128413305	G	T	0.1052
8q24.21	rs4313119	chr8:g.128571855G>T	MYC	8	128571855	G	T	0.0518
9p21.3	rs1537372	chr9:g.22103183G>T	ANRIL; CDKN2A; CDKN2B	9	22103183	G	T	0.012
9q22.33	rs34405347	chr9:g.101679752T>G	GALNT12; TGFBR1	9	101679752	T	G	0.0089
9q31.3	rs10980628	chr9:g.113671403T>C	LPAR1	9	113671403	C	T	0.0511
10p14	rs11255841	chr10:g.8739580T>A	GATA3	10	8739580	T	A	0.1064
10q11.23	rs10821907	chr10:g.52648454C>T	A1CF; PRKG1	10	52648454	C	T	0.073
10q22.3	rs704017	chr10:g.80819132A>G	ZMIZ1-AS1; ZMIZ1; POLR3A	10	80819132	G	A	0.0765
10q24.2	rs11190164	chr10:g.101351704A>G	SnoU13; COX15; CNNM1; WNT8B; NKX2-3	10	101351704	G	A	0.0889
10q25.2	rs12246635	chr10:g.114288619T>C	VTI1A	10	114288619	C	T	0.0975
10q25.2	rs11196170	chr10:g.114722621G>A	TCF7L2	10	114722621	A	G	0.0527
11q12.2	rs174533	chr11:g.61549025G>A	MYRF; FEN1; FADS1	11	61549025	G	A	0.0636
11q13.4	rs7121958	chr11:g.74280012T>G	POLD3	11	74280012	G	T	0.078
11q13.4	rs61389091	chr11:g.74427921C>T	POLD3	11	74427921	C	T	0.1934
11q22.1	rs2186607	chr11:g.101656397T>A	YAP1	11	101656397	T	A	0.0483
11q23.1	rs3087967	chr11:g.111156836T>C	c11orf53; COLCA1; COLCA2	11	111156836	T	C	0.1122
12p13.32	rs35808169	chr12:g.4368607T>C	CCND2	12	4368607	C	T	0.089
12p13.32	rs3217810	chr12:g.4388271C>T	CCND2	12	4388271	T	C	0.1181
12p13.32	rs3217874	chr12:g.4400808C>T	CCND2	12	4400808	T	C	0.0453
12p13.31	rs2250430	chr12:g.6421174A>T	CD9	12	6421174	T	A	0.0597
12p13.2	rs2710310	chr12:g.12035649C>T	ETV6	12	12035649	C	T	0.0145
12q12	rs11610543	chr12:g.43134191A>G	PRICKLE1; YAF2	12	43134191	G	A	0.0474
12q13.12	rs12372718	chr12:g.51171090A>G	DIP2B; ATF1	12	51171090	G	A	0.0896
12q13.3	rs4759277	chr12:g.57533690C>A	STAT6; LRP1; NAB2	12	57533690	A	C	0.0285
12q24.12	rs597808	chr12:g.111973358A>G	SH2B3	12	111973358	G	A	0.0737
12q24.21	rs7300312	chr12:g.115890922T>C	MED13L	12	115890922	C	T	0.066
13q13.2	**rs9537756	chr13:g.34092164C>T	STARD13; RFC3	13	34092164	C	T	0.0468
13q13.3	rs7333607	chr13:g.37462010A>G	SMAD9	13	37462010	G	A	0.0758
13q22.1	rs78341008	chr13:g.73791554T>C	KLF5	13	73791554	C	T	0.0109
13q34	rs8000189	chr13:g.111075881C>T	COL4A2; COL4A1; RAB20	13	111075881	T	C	0.0473
14q22.2	rs35107139	chr14:g.54419106A>C	BMP4	14	54419106	C	A	0.0912
14q22.2	rs4901473	chr14:g.54445157G>A	ATP5F1CP1, BMP4	14	54445157	G	A	0.0465
14q23.1	rs17094983	chr14:g.59189361G>A	DACT1	14	59189361	G	A	0.0062
15q13.3	rs12708491	chr15:g.32992836G>A	SCG5, AC090877.2	15	32992836	G	A	0.0464
15q13.3	rs2293581	chr15:g.33010736G>A	GREM1, AC090877.2	15	33010736	A	G	0.1248
15q13.3	rs17816465	chr15:g.33156386G>A	GREM1	15	33156386	A	G	0.069
15q22.33	rs56324967	chr15:g.67402824T>C	SMAD3	15	67402824	C	T	0.0689
16q22.1	rs9924886	chr16:g.68743939A>C	CDH1	16	68743939	A	C	0.055
16q23.2	rs9930005	chr16:g.80043258C>A	MAF	16	80043258	C	A	0.0061
16q24.1	rs12149163	chr16:g.86339315T>C	LOC146513; LINC00917; FOXL1	16	86339315	T	C	0.0487
16q24.1	rs62042090	chr16:g.86703949C>T	FOXL1	16	86703949	T	C	0.0481
17p13.3	rs4968127	chr17:g.809643G>A	NXN	17	809643	G	A	0.0514
17p12	rs1078643	chr17:g.10707241G>A	LINC00675	17	10707241	A	G	0.0747
17q24.3	rs983318	chr17:g.70413253G>A	LINC00673	17	70413253	A	G	0.0397
17q25.3	rs75954926	chr17:g.81061048A>G	RAB40B; METRNL	17	81061048	G	A	0.0882
18q21.1	rs11874392	chr18:g.46453156A>T	SMAD7	18	46453156	A	T	0.1606
19p13.11	rs34797592	chr19:g.16417198C>T	KLF2	19	16417198	T	C	0.0824
19q13.11	rs28840750	chr19:g.33519927T>G	RHPN2; GPATCH1	19	33519927	T	G	0.1939
19q13.2	rs1963413	chr19:g.41871573G>A	TGFB1; B9D2	19	41871573	A	G	0.0441
19q13.43	rs73068325	chr19:g.59079096C>T	TRIM28	19	59079096	T	C	0.0066
20p12.3	rs189583	chr20:g.6376457G>C	BMP2	20	6376457	G	C	0.0795
20p12.3	rs994308	chr20:g.6603622C>T	BMP2	20	6603622	C	T	0.0626
20p12.3	rs4813802	chr20:g.6699595T>G	BMP2	20	6699595	G	T	0.0819
20p12.3	rs28488	chr20:g.6762221C>T	BMP2	20	6762221	T	C	0.0714
20p12.3	rs11087784	chr20:g.7740976A>G	HAO1	20	7740976	G	A	0.0874
20q11.22	*rs6058093	chr20:g.33213196A>C	ITCH; DYNLRB1; MAP1LC3A; PIGU; TP53INP2	20	33213196	C	A	0.045
20q13.12	rs6031311	chr20:g.42666475C>T	TOX2; HNF4A	20	42666475	T	C	0.0362
20q13.13	rs6066825	chr20:g.47340117A>G	PREX1	20	47340117	A	G	0.0719
20q13.13	rs6063514	chr20:g.49055318C>T	PTPN1	20	49055318	C	T	0.0547
20q13.33	rs1741640	chr20:g.60932414T>C	LAMA5; RPS21	20	60932414	C	T	0.1146
20q13.33	rs2738783	chr20:g.62308612T>G	TNFRSF6B; RTEL1	20	62308612	T	G	0.006
* Variants excluded from the analysis due to low imputation quality (R2 <0.3)
** Named as rs377429877 by Hughe et al. (2019)

### Sheet: Tab. S2 - Descr by inst
	STUDY EVENT: CRC						STUDY EVENT: CRC or AA
	LS CRC			LS CRC-free			LS CRC or AA			LS CRC-free and AA-free
	All series	ICO	UKB	All series	ICO	UKB	All series	ICO	UKB	All series	ICO	UKB
Total n of individuals	712 (48.6%)	360 (50.6%)	352 (49.4%)	753 (51.4%)	558 (74.1%)	195 (25.9%)	744 (50.8%)	371 (49.9%)	373 (50.1%)	721 (49.2%)	547 (75.9%)	174
Age
Mean age at censor(range)	44.1 (13-86)	47.6 (16-86)	40.6 (13-75)	46.9 (12-93)	48.1 (18-93)	43.5 (12-86)	44.2 (13-86)	47.6 (16-86)	40.9 (13-75)	46.7 (12-93)	48.0 (18-93)	42.6 (12-86)
Gender
Male	400 (56.2%)	188 (52.2%)	212 (60.2%)	307 (40.8%)	221 (39.6%)	86 (44.1%)	417 (56.0%)	193 (52.0%)	224 (60.1%)	290 (40.2%)	216 (39.5%)	74 (42.5%)
Female	312 (43.8%)	172 (47.8%)	140 (39.8%)	446 (59.2%)	337 (60.4%)	109 (55.9%)	327 (44.0%)	178 (48.0%)	149 (39.9%)	431 (59.8%)	331 (60.5%)	100 (57.5%)
Mutated gene
MLH1	310 (43.5%)	162 (45.0%)	148 (42.0%)	247 (32.8%)	184 (33.0%)	63 (32.3%)	323 (43.4%)	169 (45.6%)	154 (41.3%)	234 (32.5%)	177 (32.4%)	57 (32.8%)
MSH2/EPCAM	274 (38.5%)	107 (29.7%)	167 (47.4%)	243 (32.3%)	140 (25.1%)	103 (52.8%)	291 (39.1%)	109 (29.4%)	182 (48.8%)	226 (31.3%)	138 (25.2%)	88 (50.6%)
MSH6	93 (13.1%)	66 (18.3%)	27 (7.7%)	206 (27.4%)	184 (33.0%)	22 (11.3%)	95 (12.8%)	68 (18.3%)	27 (7.2%)	204 (28.3%)	182 (33.3%)	22 (12.6%)
PMS2	35 (4.9%)	25 (6.9%)	10 (2.8%)	57 (7.6%)	50 (9.0%)	7 (3.6%)	35 (4.7%)	25 (6.7%)	10 (2.7%)	57 (7.9%)	50 (9.1%)	7 (4.0%)
Index case
Yes	543 (76.3%)	191 (53.1%)	352 (100%)	27 (3.6%)	1 (0.2%)	26 (13.3%)	547 (73.5%)	191 (51.5%)	356 (95.4%)	23 (3.2%)	1 (0.2%)	22 (12.6%)
No	169 (23.7%)	169 (46.9%)	0 (0%)	726 (96.4%)	557 (99.8%)	169 (86.7%)	197 (26.5%)	180 (48.5%)	17 (4.6%)	698 (96.8%)	546 (99.8%)	152 (87.4%)
Other LS-related cancers
Yes	140 (19.7%)	66 (18.3%)	74 (21.0%)	90 (12.0%)	61 (10.9%)	29 (14.9%)	145 (19.5%)	67 (18.1%)	78 (20.9%)	85 (11.8%)	60 (11.0%)	25 (14.4%)
No	572 (80.3%)	294 (81.7%)	278 (79.0%)	663 (88.0%)	497 (89.1%)	166 (85.1%)	599 (80.5%)	304 (81,9%)	295 (79.1%)	636 (88.2%)	487 (89.0%)	149 (85.6%)
Birth cohort
<1940	77 (10.8%)	41 (11.4%)	36 (10.2%)	33 (4.4%)	18 (3.2%)	15 (7.7%)	78 (10.5%)	41 (11.1%)	37 (9.9%)	32 (4.4%)	18 (3.3%)	14 (8.0%)
1940-1949	125 (17.6%)	69 (19.2%)	56 (15.9%)	54 (7.2%)	45 (8.1%)	9 (4.6%)	129 (17.3%)	71 (19.1%)	58 (15.5%)	50 (6.9%)	43 (7.9%)	7 (4.0%)
1950-1959	174 (24.4%)	86 (23.9%)	88 (25.0%)	96 (12.7%)	73 (13.1%)	23 (11.8%)	176 (23.7%)	87 (23.5%)	89 (23.9%)	94 (13.0%)	72 (13.2%)	22 (12.6%)
1960-1969	212 (29.8%)	98 (27.2%)	114 (32.4%)	172 (22.8%)	109 (19.5%)	63 (32.3%)	228 (30.6%)	102 (27.5%)	126 (33.8%)	156 (21.6%)	105 (19.2%)	51 (29.3%)
1970-1979	95 (13.3%)	51 (14.2)	44 (12.5%)	204 (27.1%)	164 (29.4%)	40 (20.5%)	103 (13.8%)	54 (14.6%)	49 (13.1%)	196 (27.2%)	161 (29.4%)	35 (20.1%)
>1980	29 (4.1%)	15 (4.2%)	14 (4.0%)	194 (25.8%)	149 (26.7%)	45 (23.1)	40 (4.0%)	16 (4.3%)	14 (3.8%)	193 (26.8%)	148 (27.1%)	45 (25.9%)
SUPPLEMENTARY TABLE 2 - Main characteristics of the population included in the primary analysis considering each study event and divided by institutions
CRC: Colorectal cancer; AA: Advanced adenoma; LS CRC: Lynch syndrome individuals previously diagnosed of colorectal cancer; LS CRC-free: Lynch syndrome individuals with no out previous diagnosis of colorectal cancer; LS CRC or AA: Lynch syndrome individuals with a previous diagnosis of CRC or AA, whichever occurred first; LS CRC or AA-free: Lynch syndrome individuals not diagnosed with cancer nor…

### Sheet: Tab. S3 - Descr mult by inst
	STUDY EVENT: CRC									STUDY EVENT: CRC or AA
	LS multiple CRC			LS single CRC			LS CRC-free			LS multiple CRC or AA			LS single CRC or AA			LS CRC-free and AA-free
	All series	ICO	UKB	All series	ICO	UKB	All series	ICO	UKB	All series	ICO	UKB	All series	ICO	UKB	All series	ICO	UKB
Total n of individuals	262 (17.9%)	121 (46.2%)	141 (53.8%)	450 (30.7%)	239 (53.1%)	211 (46.9%)	753 (51.4%)	558 (74.1%)	195 (25.9%)	314 (21.4%)	138 (43.9%)	176 (32.2%)	430 (29.4%)	233 (54.2%)	197 (45.8%)	721 (49.2%)	547 (75.9%)	174
Age
Mean age at censor(range)	49.7 (16-80)	50.7 (25-80)	48.8 (16-79)	44.7 (13-86)	48.7 (16-86)	40.1 (13-75)	46.9 (12-93)	48.1 (18-93)	43.5 (12-86)	49.8 (16-80)	51.1 (25-80)	48.8 (16-79)	45.0 (13-86)	48.7 (16-86)	40.5 (13-75)	46.7 (12-93)	48.0 (18-93)	42.6 (12-86)
Gender
Male	172 (65.6%)	79 (65.3%)	93 (66.0%)	228 (50.7%)	109 (45.6%)	119 (56.4%)	307 (40.8%)	221 (39.6%)	86 (44.1%)	194 (61.8%)	83 (60.1%)	111 (63.1%)	223 (51.9%)	110 (47.2%)	113 (57.4%)	290 (40.2%)	216 (39.5%)	74 (42.5%)
Female	90 (34.4%)	42 (34.7%)	48 (34.0%)	222 (49.3%)	130 (54.4%)	92 (43.6%)	446 (59.2%)	337 (60.4%)	109 (55.9%)	120 (38.2%)	55 (39.9%)	65 (36.9%)	207 (48.1%)	123 (52.8%)	84 (42.6%)	431 (59.8%)	331 (60.5%)	100 (57.5%)
Mutated gene
MLH1	115 (43.9%)	54 (44.6%)	61 (43.3%)	195 (43.3%)	108 (45.2%)	87 (41.2%)	247 (32.8%)	184 (33.0%)	63 (32.3%)	133 (42.4%)	60 (43.5%)	73 (41.5%)	190 (44.2%)	109 (46.8%)	81 (41.1%)	234 (32.5%)	177 (32.4%)	57 (32.8%)
MSH2/EPCAM	113 (43.1%)	42 (34.7%)	71 (50.4%)	161 (35.8%)	65 (27.2%)	96 (45.5%)	243 (32.3%)	140 (25.1%)	103 (52.8%)	140 (44.6%)	50 (36.2%)	90 (51.1%)	151 (35.1%)	59 (25.3%)	92 (46.7%)	226 (31.3%)	138 (25.2%)	88 (50.6%)
MSH6	28 (10.7%)	20 (16.5%)	8 (5.7%)	65 (14.4%)	46 (19.2%)	19 (9.0%)	206 (27.4%)	184 (33.0%)	22 (11.3%)	33 (10.5%)	22 (15.9%)	11 (6.3%)	62 (14.4%)	46 (19.7%)	16 (8.1%)	204 (28.3%)	182 (33.3%)	22 (12.6%)
PMS2	6 (2.3%)	5 (4.1%)	1 (0.7%)	29 (6.4%)	20 (8.4%)	9 (4.3%)	57 (7.6%)	50 (9.0%)	7 (3.6%)	8 (2.5%)	6 (4.3%)	2 (1.1%)	27 (6.3%)	19 (8.2%)	8 (4.1%)	57 (7.9%)	50 (9.1%)	7 (4.0%)
Index case
Yes	210 (80.2%)	69 (65.3%)	141 (100%)	333 (74.0%)	122 (51.0%)	211 (100%)	27 (3.6%)	1 (0.2%)	26 (13.3%)	249 (79.3%)	79 (57.2%)	170 (96.6%)	299 (69.5&)	113 (48.5%)	186 (94.4%)	23 (3.2%)	1 (0.2%)	22 (12.6%)
No	52 (19.8%)	52 (34.7%)	0 (0%)	117 (26.0%)	117 (49.0%)	0 (0%)	726 (96.4%)	557 (99.8%)	169 (86.7%)	65 (20.7%)	59 (42.8%)	6 (3.4%)	131 (30.5%)	120 (51.5%)	11 (5.6%)	698 (96.8%)	546 (99.8%)	152 (87.4%)
Other LS-related cancers
Yes	64 (24.4%)	22 (18.2%)	42 (29.8%)	76 (16.9%)	44 (18.4%)	32 (15.2%)	90 (12.0%)	61 (10.9%)	29 (14.9%)	72 (22.9%)	25 (18.1%)	47 (26.7%)	73 (17.0%)	42 (18.0%)	31 (15.7%)	85 (11.8%)	60 (11.0%)	25 (14.4%)
No	198 (75.6%)	99 (81.8%)	99 (70.2%)	374 (83.1%)	195 (81.6%)	179 (84.8%)	663 (88.0%)	497 (89.1%)	166 (85.1%)	242 (77.1%)	113 (81.9%)	129 (73.3%)	357 (83.0%)	191 (82.0%)	166 (84.3%)	636 (88.2%)	487 (89.0%)	149 (85.6%)
Birth cohort
<1940	43 (16.4%)	17 (14.0%)	26 (18.4%)	34 (7.6%)	24 (10.0%)	10 (4.7%)	33 (4.4%)	18 (3.2%)	15 (7.7%)	48 (15.3%)	19 (13.8%)	29 (16.5%)	30 (7.0%)	22 (9.4%)	8 (4.1%)	32 (4.4%)	18 (3.3%)	14 (8.0%)
1940-1949	58 (22.1%)	28 (23.1%)	30 (21.3%)	67 (14.9%)	41 (17.2%)	26 (12.3%)	54 (7.2%)	45 (8.1%)	9 (4.6%)	69 (22.0%)	33 (23.9%)	36 (20.5%)	60 (14.0%)	38 (16.3%)	22 (11.2%)	50 (6.9%)	43 (7.9%)	7 (4.0%)
1950-1959	76 (29.0%)	33 (27.3%)	43 (30.5)	98 (21.8%)	53 (22.2%)	45 (21.3%)	96 (12.7%)	73 (13.1%)	23 (11.8%)	85 (27.1%)	34 (24.6%)	51 (29.0%)	91 (21.2%)	53 (22.7%)	38 (19.3%)	94 (13.0%)	72 (13.2%)	22 (12.6%)
1960-1969	68 (26.0%)	33 (27.3%)	35 (24.8%)	144 (32.0%)	65 (27.2%)	79 (37.4%)	172 (22.8%)	109 (19.5%)	63 (32.3%)	86 (27.4%)	38 (27.5%)	48 (27.3%)	142 (33.0%)	64 (27.5%)	78 (39.6%)	156 (21.6%)	105 (19.2%)	51 (29.3%)
1970-1979	13 (5.0%)	9 (7.4%)	4 (2.8%)	82 (18.2%)	42 (17.6%)	40 (19.0%)	204 (27.1%)	164 (29.4%)	40 (20.5%)	20 (6.4%)	12 (8.7%)	8 (4.5%)	83 (19.3%)	42 (18.0%)	41 (20.8%)	196 (27.2%)	161 (29.4%)	35 (20.1%)
>1980	4 (1.5%)	1 (0.8%)	3 (2.1%)	25 (5.6%)	14 (5.9%)	11 (5.2%)	194 (25.8%)	149 (26.7%)	45 (23.1)	6 (1.9%)	2 (1.4%)	4 (2.3%)	24 (5.6%)	14 (6.0%)	10 (5.1%)	193 (26.8%)	148 (27.1%)	45 (25.9%)
SUPPLEMENTARY TABLE 3 - Main characteristics of the population included in the subanalysis considering each study event and divided by institutions
CRC: Colorectal cancer; AA: Advanced adenoma; LS multiple CRC: Lynch syndrome individuals previously diagnosed of more than one colorectal cancer; LS single CRC: Lynch syndrome individuals previously diagnosed with only one colorectal cancer; LS CRC-free: Lynch syndrome individuals without previous diagnosis of colorectal cancer; LS multiple CRC or AA: Lynch syndrome individuals previously diagno…

### Sheet: Tab. S5-Results CRC_AA by inst
SUPPLEMENTARY TABLE 5. Association between Polygenic risk score (rwPRS) and colorectal cancer (CRC) risk, considering CRC or advanced adenoma (AA) as study event, divided by institutions
			UKB				ICO				Meta-analysis
Subgroup	cases	controls	number of events	number of controls	HR (range)	p-value	number of events	number of controls	HR (range)	p-value	number of events	number of controls	HR (range)	p-value	p-value FDR corrected	p-value heterogeneity
Whole cohort	LS CRC or AA	LS CRC-free and AA-free	373	174	1.016 (0.998-1.035)	0.080	360	521	1.021 (1.002-1.040)	0.032	733	695	1.019 (1.005-1.032)	0.005	0.033	0.721
MLH1	LS CRC or AA	LS CRC-free and AA-free	154	57	1.012 (0.992-1.031)	0.210	160	167	1.001 (0.971-1.033)	0.926	314	224	1.009 (0.992-1.025)	0.309	0.370	0.575
MSH2/EPCAM	LS CRC or AA	LS CRC-free and AA-free	182	88	1.013 (0.996-1.030)	0.870	110	134	1.027 (0.996-1.060)	0.090	292	222	1.016 (1.001-1.031)	0.037	0.056	0.438
MSH6	LS CRC or AA	LS CRC-free and AA-free	27	22	1.016 (0.991-1.043)	0.046	65	171	1.055 (1.010-1.102)	0.017	92	193	1.026 (1.004-1.049)	0.022	0.056	0.148
PMS2	LS CRC or AA	LS CRC-free and AA-free	10	7	1.006 (0.979-1.032)	0.770	25	49	1.058 (0.970-1.154)	0.203	35	56	1.010 (0.985-1.035)	0.447	0.447	0.272
Age <50 y	LS CRC or AA	LS CRC-free and AA-free	309	174	1.021 (1.007-1.042)	0.042	215	521	1.022 (0.998-1.048)	0.069	524	695	1.022 (1.006-1.038)	0.007	0.006	0.920
Results of the meta-analysis for the primary analysis are shown. LS CRC or AA: Lynch syndrome individuals with a previous diagnosis of CRC or AA, whichever occurred first; LS CRC-free and AA-free: Lynch syndrome individuals not diagnosed with cancer nor AA; HR: Hazard ratio; FDR: False discovery rate; age <50y: cases affected of colorectal cancer <50 years of age.

### Sheet: Tab. S4-Results CRC by inst
SUPPLEMENTARY TABLE 4. Results of the association between Polygenic risk score (rwPRS) and colorectal cancer (CRC) risk, considering CRC as study event, divided by institutions
			UKB				ICO				Meta-analysis
Subgroup	cases	controls	number of events	number of controls	HR (range)	p-value	number of events	number of controls	HR (range)	p-value	number of events	number of controls	HR (range)	p-value	p-value FDR corrected	p-value heterogeneity
Whole cohort	LS CRC	LS CRC-free	352	195	1.017 (0.998-1.036)	0.075	349	532	1.015 (0.996-1.034)	0.130	701	727	1.016 (1.003-1.030)	0.019	0.056	0.884
MLH1	LS CRC	LS CRC-free	148	63	1.018 (0.992-1.045)	0.180	154	174	0.989 (0.959-1.019)	0.470	302	237	1.006 (0.986-1.026)	0.579	0.579	0.156
MSH2/EPCAM	LS CRC	LS CRC-free	167	103	1.004 (0.974-1.034)	0.800	108	136	1.030 (0.997-1.063)	0.075	275	239	1.016 (0.994-1.038)	0.154	0.305	0.253
MSH6	LS CRC	LS CRC-free	27	22	1.085 (1.001-1.175)	0.046	62	173	1.042 (0.998-1.088)	0.063	89	195	1.052 (1.012-1.092)	0.010	0.056	0.384
PMS2	LS CRC	LS CRC-free	10	7	1.024 (0.846-1.240)	0.810	25	49	1.040 (0.958-1.129)	0.353	35	56	1.037 (0.962-1.119)	0.339	0.407	0.884
Age of onset/at last contact <50 years	LS CRC	LS CRC-free	293	195	1.023 (1.002-1.044)	0.027	208	532	1.013 (0.988-1.037)	0.304	501	727	1.019 (1.003-1.035)	0.019	0.019	0.506
Whole cohort	LS CRC	Population CRC-free	352	4014	1.018 (0.999-1.038)	0.067	349	1565	1.007 (0.991-1.024)	0.388	701	5579	1.012 (0.999-1.024)	0.069	0.347	0.398
MLH1	LS CRC	Population CRC-free	148	4014	1.005 (0.979-1.032)	0.730	154	1565	1.010 (0.981-1.040)	0.505	302	5579	1.007 (0.988-1.027)	0.470	0.564	0.804
MSH2/EPCAM	LS CRC	Population CRC-free	167	4014	1.024 (0.997-1.052)	0.076	108	1565	1.002 (0.973-1.031)	0.919	275	5579	1.014 (0.994-1.034)	0.173	0.347	0.281
MSH6	LS CRC	Population CRC-free	27	4014	1.013 (0.953-1.076)	0.690	62	1565	1.016 (0.974-1.060)	0.456	89	5579	1.015 (0.980-1.051)	0.400	0.564	0.938
PMS2	LS CRC	Population CRC-free	10	4014	0.922 (0.799-1.065)	0.270	25	1565	1.035 (0.946-1.133)	0.450	35	5579	1.002 (0.928-1.081)	0.965	0.965	0.182
Age of onset/at last contact <50 years	LS CRC	Population CRC-free	293	4014	1.013 (0.994-1.032)	0.179	208	1565	1.565 (0.984-1.030)	0.568	501	5579	1.011 (0.996-1.025)	0.162	0.247	0.679
Results of the meta-analysis for the primary analysis are shown. LS CRC: Lynch syndrome individuals previously diagnosed of colorectal cancer; LS CRC-free: Lynch syndrome individuals with no previous diagnosis of colorectal cancer; Population CRC-free controls: individuals from the population without previous diagnosis of colorectal cancer; HR: Hazard ratio; FDR: False discovery rate; age <50y: c…

### Sheet: Tab. S6-Res mult CRC by inst
SUPPLEMENTARY TABLE 6. Association between Polygenic risk score (rwPRS) and colorectal cancer (CRC) risk, considering CRC as study event, divided by institutions and metaanalysis.
			UKB				ICO				Meta-analysis
Subgroup	cases	controls	number of events	number of controls	OR (range)	p-value	number of events	number of controls	OR (range)	p-value	number of events	number of controls	OR (range)	p-value	p-value FDR corrected	p-value heterogeneity
Whole cohort	Multiple CRC	Single CRC	141	211	1.023 (0.983-1.065)	0.258	116	226	1.019 (0.980-1.060)	0.351	257	437	1.021 (0.992-1.051)	0.153	0.204	0.883
MLH1	Multiple CRC	Single CRC	61	87	1.066 (1.001-1.136)	0.046	51	98	1.025 (0.963-1.090)	0.440	112	185	1.044 (0.997-1.094)	0.067	0.204	0.401
MSH2/EPCAM	Multiple CRC	Single CRC	71	96	0.965 (0.905-1.030)	0.284	42	64	0.937 (0.823-1.067)	0.327	113	160	0.959 (0.907-1.014)	0.144	0.204	0.671
MSH6	Multiple CRC	Single CRC	8	19	NA	NA	18	44	1.112 (0.991-1.247)	0.070	26	63	NA	NA	NA	NA
PMS2	Multiple CRC	Single CRC	1	9	NA	NA	5	20	0.338 (0.033-3.424)	0.358	6	29	NA	NA	NA	NA
Age <60y	Multiple CRC	Single CRC	118	211	1.026 (0.985-1.069)	0.224	88	226	1.019 (0.977-1.062)	0.392	206	437	1.022 (0.992-1.053)	0.152	0.303	0.819
Whole cohort	Multiple CRC	LS CRC-free	141	195	0.996 (0.920-1.078)	0.918	116	532	1.036 (0.990-1.085)	0.128	257	727	1.025 (0.984-1.068)	0.227	0.454	0.399
MLH1	Multiple CRC	LS CRC-free	61	63	1.068 (0.986-1.157)	0.107	51	174	0.996 (0.926-1.072)	0.914	112	237	1.026 (0.970-1.084)	0.370	0.462	0.223
MSH2/EPCAM	Multiple CRC	LS CRC-free	71	103	0.996 (0.920-1.078)	0.918	42	136	1.062 (0.973-1.159)	0.181	113	239	1.023 (0.963-1.087)	0.462	0.462	0.304
MSH6	Multiple CRC	LS CRC-free	NA	NA	NA	NA	18	173	1.133 (0.997-1.287)	0.056	NA	NA	NA	NA	NA	NA
PMS2	Multiple CRC	LS CRC-free	1	7	NA	NA	5	49	0.245 (0.010-6.065)	0.391	6	56	NA	NA	NA	NA
Age <60y	Multiple CRC	LS CRC-free	118	195	1.036 (0.984-1.090)	0.179	88	532	1.030 (0.981-1.080)	0.235	206	727	1.032 (0.996-1.070)	0.084	0.167	0.877
Whole cohort	Multiple CRC	Population controls	141	4014	1.012 (0.974-1.050)	0.550	116	1616	1.045 (0.991-1.102)	0.102	257	5630	1.022 (0.991-1.055)	0.170	0.380	0.339
MLH1	Multiple CRC	Population controls	61	4014	1.027 (0.975-1.085)	0.340	51	1616	1.027 (0.961-1.097)	0.429	112	5630	1.027 (0.983-1.073)	0.228	0.380	0.999
MSH2/EPCAM	Multiple CRC	Population controls	71	4014	0.992 (0.941-1.046)	0.776	42	1616	1.026 (0.946-1.112)	0.538	113	5630	1.002 (0.958-1.047)	0.938	0.938	0.509
MSH6	Multiple CRC	Population controls	8	4014	1.057 (0.934-1.196)	0.382	18	1616	1.163 (1.034-1.309)	0.012	26	5630	1.106 (1.006-1.216)	0.037	0.185	0.321
PMS2	Multiple CRC	Population controls	1	4014	NA	NA	5	1616	0.926 (0.740-1.160)	0.505	6	5630	NA	NA	NA	NA
Age <60y	Multiple CRC	Population controls	118	4014	1.012 (0.974-1.050)	0.550	88	1616	1.038 (0.981-1.097)	0.197	206	5630	1.019 (0.987-1.052)	0.240	0.450	0.475
Results of the meta-analysis for the subanalysis are shown. LS CRC: Lynch syndrome individuals previously diagnosed of colorectal cancer; LS CRC-free: Lynch syndrome individuals with no previous diagnosis of colorectal cancer; Population CRC-free controls: individuals from the population without previous diagnosis of colorectal cancer; OR: odds ratio; FDR: False discovery rate; age <60y: cases af…

### Sheet: Tab. S7-Res mult CRC_AA by inst
SUPPLEMENTARY TABLE 7. Association between Polygenic risk score (rwPRS) and colorectal cancer (CRC) risk, considering CRC or advanced adenoma (AA) as study event, divided by institutions and metaanalysis.
			UKB				ICO				Meta-analysis
Subgroup	cases	controls	number of events	number of controls	OR (range)	p-value	number of events	number of controls	OR (range)	p-value	number of events	number of controls	OR (range)	p-value	p-value FDR corrected	p-value heterogeneity
Whole cohort	Multiple CRC or AA	Single CRC or AA	139	234	1.049 (1.009-1.090)	0.015	133	220	1.014 (0.977-1.052)	0.462	272	454	1.030 (1.000-1.060)	0.035	0.104	0.228
MLH1	Multiple CRC or AA	Single CRC or AA	55	99	1.088 (1.021-1.159)	0.009	57	99	1.019 (0.962-1.079)	0.521	112	198	1.048 (1.000-1.100)	0.042	0.104	0.157
MSH2	Multiple CRC or AA	Single CRC or AA	73	109	1.004 (0.948-1.064)	0.891	50	58	0.958 (0.866-1.060)	0.402	123	167	0.992 (0.943-1.040)	0.740	0.740	0.413
MSH6	Multiple CRC or AA	Single CRC or AA	9	18	3.821 (0.185-78.715)	0.385	20	44	1.075 (0.976-1.184)	0.141	29	62	1.075 (0.969-1.190)	0.172	0.215	0.950
PMS2	Multiple CRC or AA	Single CRC or AA	2	8	NA	NA	6	19	NA	NA	8	27	NA	NA	NA	NA
Age <60y	Multiple CRC or AA	Single CRC or AA	120	234	1.049 (1.008-1.091)	0.018	99	220	1.020 (0.981-1.062)	0.321	219	454	1.034 (1.005-1.064)	0.023	0.046	0.352
Whole cohort	Multiple CRC or AA	LS CRC-free and AA-free	139	174	1.051 (1.002-1.103)	0.039	133	521	1.035 (0.991-1.080)	0.118	272	695	1.042 (1.010-1.080)	0.015	0.060	0.644
MLH1	Multiple CRC or AA	LS CRC-free and AA-free	55	57	1.081 (0.997-1.173)	0.059	57	167	0.996 (0.924-1.072)	0.907	112	224	1.030 (0.974-1.090)	0.303	0.303	0.159
MSH2	Multiple CRC or AA	LS CRC-free and AA-free	73	88	1.004 (0.931-1.084)	0.910	50	134	1.067 (0.986-1.156)	0.108	123	222	1.032 (0.975.1.090)	0.277	0.303	0.297
MSH6	Multiple CRC or AA	LS CRC-free and AA-free	9	22	NA	NA	20	171	1.115 (1.004-1.238)	0.043	29	193	NA	NA	NA	NA
PMS2	Multiple CRC or AA	LS CRC-free and AA-free	2	7	NA	NA	6	49	0.245 (0.010-6.005)	0.389	8	56	NA	NA	NA	NA
Age <60y	Multiple CRC or AA	LS CRC-free and AA-free	120	174	1.047 (0.997-1.098)	0.066	99	521	1.040 (0.995-1.087)	0.084	219	695	1.043 (1.008-1.079)	0.016	0.032	0.852
Results of the meta-analysis for the subanalysis are shown. LS CRC or AA: Lynch syndrome individuals with a previous diagnosis of CRC or AA, whichever occurred first; LS CRC-free and AA-free: Lynch syndrome individuals not diagnosed with cancer nor AA; OR: odds ratio; FDR: False discovery rate; age <60y: cases affected of colorectal cancer <60 years of age.

### Sheet: Fig. S1-Distribution by group
SUPPLEMENTARY FIGURE 1. DISTRIBUTION OF INDIVIDUALS BY STUDY GROUP

### Sheet: Fig. S2-PRS among populations
SUPPLEMENTARY FIGURE 2. DISTRIBUTION OF THE PRS AMONG POPULATIONS INCLUDED.
A German individuals
														B Spanish individuals
